# Oronasal mucosal melanoma is defined by two transcriptional subtypes in humans and dogs with implications for diagnosis and therapy

**DOI:** 10.1101/2024.10.18.24315503

**Authors:** Kelly L. Bowlt Blacklock, Kevin Donnelly, Yuting Lu, Jorge del Pozo, Laura Glendinning, Gerry Polton, Laura Selmic, Jean-Benoir Tanis, David Killick, Maciej Parys, Joanna Morris, Inge Breathnach, Stefano Zago, Sara M Gould, Darren Shaw, Mickey Tivers, Davide Malucelli, Ana Marques, Katarzyna Purzycka, Matteo Cantatore, Marie E. Mathers, Mark Stares, Alison Meynert, E. Elizabeth Patton

**Affiliations:** Royal (Dick) School of Veterinary Studies and the Roslin Institute, Edinburgh, EH25 9RG, UK; MRC Human Genetics Unit, Institute of Genetics and Cancer, University of Edinburgh, Edinburgh EH4 2XU, UK; CRUK Edinburgh Centre, Institute of Genetics and Cancer, University of Edinburgh, Edinburgh EH4 2XU, UK; North Downs Specialist Referrals, 3&4 The Brewerstreet Dairy Business Park, Brewer Street, Bletchingley, RH1 4QP, UK; Department of Veterinary Clinical Sciences, The Ohio State University, 601 Vernon L. Tharp St., Columbus, OH 43210, USA; School of Biodiversity, One Health and Veterinary Medicine, University of Liverpool. Leahurst Campus, Chester High Road, Neston, Wirral, CH64 7TE, UK; University of Glasgow, Bearsden Road, Glasgow G61 1QH, UK; The Ralph Veterinary Referral Centre, Fourth Avenue, Globe Business Park, Marlow, SL7 1YG, UK; University of Bristol, Langford, Bristol, BS40 5DU, UK; Paragon Veterinary Referrals, Paragon Point, Red Hall Crescent, Wakefield, WF1 2DF, UK; VetsNow, 123-145 North Street, Glasgow, G3 7DA, UK; Anderson Moores Veterinary Specialists, The Granary, Bunstead Barns, Hampshire, SO21 2LL, UK; Department of Pathology, Western General Hospital, Crewe Road, Edinburgh, EH4 2XU, UK; Edinburgh Cancer Centre, Western General Hospital, Crewe Road, Edinburgh, EH4 2XU, UK

**Keywords:** Mucosal melanoma, Canine, Human, Oronasal, Transcriptome, CTLA4, cMET, Immunity, Microbiome, Macrophages

## Abstract

Mucosal melanoma is a rare melanoma subtype associated with a poor prognosis and limited existing therapeutic interventions, in part due to a lack of actionable targets and translational animal models for pre-clinical trials. Comprehensive data on this tumour type is scarce, and existing data often overlooks the importance of the anatomical site of origin. We evaluated human and canine oronasal mucosal melanoma to determine whether the common canine disease could inform the rare human equivalent.

Using a human and canine primary oronasal mucosal melanoma (OMM) cohort of treatment naive archival tissue, alongside clinicopathological data, we obtained transcriptomic immunohistochemical, and microbiome data from both species. We defined the transcriptomic landscape in both species, and linked our findings to immunohistochemical, microbiome and clinical data.

Human and dog OMM stratified into two distinctive transcriptional groups which we defined using a species-independent 41-gene signature. These two subgroups are termed CTLA4-high and cMET-high, and indicate actionable targets for OMM patients. To guide clinical decision-making, we developed immunohistochemical diagnostic tools which distinguish between transcriptomic subgroups.

For the first time, we find that OMM has conserved transcriptomic subtypes and biological similarity between the canine and human OMM, with significant implications for patient classification, treatment, and clinical trial design.
