## Supplementary Data 3 for "Oronasal mucosal melanoma is defined by two transcriptional subtypes in humans and dogs with implications for diagnosis and therapy"

### Sheet: CIBERSORTx_human
Patient	B cells naive	B cells memory	Plasma cells	T cells CD8	T cells CD4 naive	T cells CD4 memory resting	T cells CD4 memory activated	T cells follicular helper	T cells regulatory (Tregs)	T cells gamma delta	NK cells resting	NK cells activated	Monocytes	Macrophages M0	Macrophages M1	Macrophages M2	Dendritic cells resting	Dendritic cells activated	Mast cells resting	Mast cells activated	Eosinophils	Neutrophils	P-value	Correlation	RMSE	Absolute score (sig.score)
1	0.212458	0.0233172	0.205265	0.592963	0	0.373435	0.0911853	0.388566	0	0	0.108967	0.0339003	0.0782746	0.0100252	0.250151	0.56916	0	0	0.0427216	0	0	0.00335631	0	0.358829	0.93728	2.98375
2	0.307232	0	0.111839	0.164057	0	0.319113	0	0.117138	0	0	0	0.0837423	0.159192	0	0.0524944	0.761348	0	0.0155995	0.0627737	0.0553762	0.0363548	0.00829987	0	0.397792	0.916759	2.25456
3	0.223378	0.356625	0.178058	0.852402	0	0.574532	0.131372	0.454138	0	0	0.296705	0.0572499	0.159398	0.00787588	0.515392	0.737972	0.00289234	0.0778133	0.17693	0	0.018573	0	0	0.373609	0.929237	4.82131
4	0	0.246879	0.0607688	0.205518	0	0.16439	0.0229416	0.114784	0	0	0.116422	0	0.13431	0.168258	0.0422781	0.32377	0.0135907	0.0293447	0.0583249	0.0526499	0.0455843	0.139554	0	0.417371	0.908302	1.93937
5	0.0538676	0.0926171	0.00455994	0.423443	0	0.205633	0.025945	0.216043	0	0	0.00234073	0.0474295	0.0892979	0	0.0908246	0.419517	0.0243819	0	0.0510802	0.0144359	0	0	0	0.598455	0.814932	1.76142
6	0.0570605	0.0707167	0.012011	0.0171174	0	0.22992	0.0243287	0.0898212	0	0	0.063197	0.0133542	0.0431886	0.242048	0.0240671	0.705141	0.0304424	0	0.112734	0	0.0803474	0	0	0.5578	0.839861	1.8155
7	0.0469784	0	0.0180127	0.089373	0	0.207495	0.0210915	0.0673653	0	0	0.168445	0	0.060551	0.0621753	0.0282116	0.542029	0.0116761	0.0141698	0.0626277	0	0.0709149	0	0	0.441249	0.897253	1.47112
8	0.163071	0	0.0218852	0.483021	0	1.26854	0.0635133	0.0256354	0	0	0.139798	0	0.127965	0	0.153092	0.574269	0.0280722	0.235793	0.261723	0	0	0.0493076	0	0.591554	0.819242	3.59569
9	0.0106867	0.212298	0.118474	0.504127	0	0.562571	0.0939936	0.0563076	0	0	0.154069	0.0163826	0.279393	0.146488	0.200286	0.543441	0.00693898	0	0.125858	0	0	0.00789136	0	0.430362	0.902098	3.03921
10	0.589009	0.150406	0.0925293	0.57764	0	0.593524	0.115678	0.255868	0.064492	0	0.0587152	0.0171458	0.0943374	0.0934773	0.2529	0.567175	0	0	0.488323	0	0.0159354	0.0215968	0	0.42508	0.904337	4.04875
11	0.0411997	0.00987663	0.0180988	0.0431366	0.0196906	0.193289	0	0.0713193	0	0	0.0854837	0.0143593	0.060618	0.0290251	0.0337396	0.485637	0.0271733	0.00273652	0.0971186	0	0.00346247	0.00157546	0	0.518238	0.861865	1.23754
12	0.0398296	0.0644668	0.0459359	0.18384	0	0.291047	0	0.0425731	0	0	0.142865	0.0443089	0.0913457	0.173451	0.057876	0.585742	0.00940906	0	0	0.0796336	0.00281806	0.0375273	0	0.696431	0.767282	1.89267
13	0.0654349	0	0	0.244047	0	0.259346	0.0272304	0.193563	0	0	0.00916801	0.0656996	0.0542396	0.0684473	0.0649903	0.639457	0.0197081	0.00187049	0.0632634	0.0102889	0	0.00838775	0	0.595777	0.818999	1.79514
14	0.0898391	0.0759967	0.0109426	0.193121	0	0.379729	0	0.130525	0.0485738	0	0	0.0944197	0.116513	0	0.12537	0.387335	0.00160709	0.00497847	0.0470912	0.00779337	0	0	0	0.605532	0.812908	1.71384
15	0.0589775	0.0824029	0.0182877	0.102934	0	0.305555	0.00154313	0.0350912	0.0131125	0	0.0687475	0.00671473	0.0626698	0	0.0409313	0.351534	0.0103532	0.0233917	0.0672822	0.000412043	0.00148805	0.0158135	0	0.57911	0.833223	1.26724
16	0.103225	0.0629758	0.0723902	0.172687	0	0.114345	0.00625526	0.0806321	0.0287556	0	0.0670047	0	0.038738	0.0274305	0.0339993	0.469786	0.000887492	0.00409143	0.086328	0	0.0238884	0.00694445	0	0.514543	0.864065	1.40036
17	0.130096	0	0.0998819	0.0927993	0.0368987	0.332796	0.0574643	0.0880755	0	0	0.169552	0	0.120046	0.109919	0.0311369	0.68358	0	0.090366	0	0.11539	0	0.478774	0	0.525287	0.85536	2.63678

### Sheet: CIBERSORTx_canine
Patient	B cells naive	B cells memory	Plasma cells	T cells CD8	T cells CD4 naive	T cells CD4 memory resting	T cells CD4 memory activated	T cells follicular helper	T cells regulatory (Tregs)	T cells gamma delta	NK cells resting	NK cells activated	Monocytes	Macrophages M0	Macrophages M1	Macrophages M2	Dendritic cells resting	Dendritic cells activated	Mast cells resting	Mast cells activated	Eosinophils	Neutrophils	P-value	Correlation	RMSE	Absolute score (sig.score)
P01	0.260403	0	0.123684	0.0401013	0	0.112737	0.0442579	0.0735583	0.0102914	0.0251793	0.0040985	0	0.400136	0	0.0297882	0.220379	0.10518	0.00352045	0	0.0300737	0.0257266	0	0	0.62092	0.820024	1.50911
P02	0.116107	0	0.0999218	0.278498	0	0	0.0787909	0.235243	0.0674071	0.100739	0	0.0548299	0.666472	0	0.0754475	0.297666	0.230015	0.0030842	0	0.529565	0.0519818	0.0234932	0	0.517991	0.861043	2.90926
P03	0.351161	0	0.0512794	0.052128	0	0.031783	0.0198081	0.14061	0.0237723	0.00136702	0	0.0242071	0.285632	0	0.0279281	0.32766	0.0436582	0.0174081	0.0571694	0	0.0307491	0	0	0.406734	0.91311	1.48632
P04	0.217252	0	0.163583	0	0	0.0743579	0.035754	0.0668237	0.00623842	0.0268594	0.0147996	0	0.123709	0.282693	0.025693	0.115568	0.0154723	0.000529077	0.0209055	0.0184973	0.0110521	0	0	0.567152	0.831502	1.21979
P05	0.13868	0	0.0106719	0.0509337	0	0.0783443	0.0353664	0.0476401	0.00493601	0.0280038	0.00932929	0	0.350875	0.0365012	0.0265256	0.388486	0.102609	0	0.0177635	0.0210441	0.0187865	0	0	0.478235	0.881571	1.3665
P06	0.266321	0	0.0800553	0	0	0.116727	0.0615691	0.127964	0.0788189	0.0559934	0.0947948	0	0.640326	0.335928	0.039398	0.451724	0.0779539	0	0	0.0808284	0.0971641	0	0	0.552297	0.845229	2.60557
P07	0.183559	0	0.127191	0.094677	0	0.164503	0.0806096	0.0210401	0	0	0.0155394	0.0298995	0.657223	0	0.109413	0.172237	0.151213	0.076735	0.0158736	0.00557356	0.0365266	0.00739189	0	0.5745	0.841883	1.9492
P08	0.314182	0	0.122782	0.0301105	0	0.223599	0.0410821	0.00937191	0	0	0.0252846	0	0.456389	0	0.0579103	0.231834	0.27398	0	0.0149145	0	0.0863302	0	0	0.546359	0.85442	1.88777
P10	0.159716	0	0.0303706	0.0308325	0	0.135131	0.0193245	0.0598406	0.00277766	0.0130705	0.0275328	0	0.156084	0.0388728	0.047146	0.262759	0.108878	0	0.0199289	0.0243986	0.0138393	0	0.01	0.346023	0.938444	1.1505
P11	0.0983702	0	0.00429243	0.0398513	0	0.0542639	0	0.0534298	0.0156886	0.00195395	0.0219388	0	0.147358	0.126458	0.0131801	0.266542	0.0334526	0	0.050589	0.0167554	0	0	0	0.649674	0.790904	0.944124
P12	0.158588	0	0.00586699	0.0204231	0	0.0687375	0.0234341	0.03833	0	0.00361309	0.0425897	0	0.401975	0.0057433	0.0110654	0.30086	0.138639	0.00606092	0.0579871	0	0	0	0.01	0.367538	0.930791	1.28391
P13	0.335851	0.397484	0.135426	0.190942	0.0504351	0.0247135	0.0508892	0.230506	0.2222	0	0.0991789	0	0.448965	0	0.069294	0.234569	0.0293665	0.00245889	0.00752405	0	0.0186411	0	0	0.749519	0.73668	2.54844
P14	0.277249	0	0.126849	0.0609325	0	0.0640268	0.0324566	0.0604515	0	0.000688079	0.0216945	0.00574258	0.161948	0.072894	0.0175644	0.369927	0.0715158	0.00211857	0.070418	0	0.0156286	0	0.02	0.269567	0.971143	1.4321
P15	0.232679	0	0	0.215717	0	0.178435	0.00302445	0.231179	0.0234892	0.0658085	0	0.119599	0.602142	0	0.103587	0.206087	0.222735	0	0	0.443087	0.0215051	0	0	0.441492	0.896381	2.66907
P16	0.156967	0	0.00732746	0.2182	0	0	0.0265502	0.165661	0.0170594	0.0234428	0	0.0875869	0.179975	0	0.061861	0.348801	0.0612835	0	0.0272693	0.00863753	0.0162031	0	0	0.569877	0.83399	1.40682
P17	0.200398	0	0.132151	0.172211	0	0	0.219755	0.131561	0	9.84737e-05	0	0.198712	0.294634	0	0.0935124	0.457855	0.144062	0.00111939	0	0.0752077	0.0163991	0	0	0.476041	0.880708	2.13768
P18	0.202716	0.747846	0.18366	0.109409	0.0599139	0.314675	0.139426	0.474838	0.0144437	0.0937133	0.0584229	0	0.402533	0	0.0875763	0.453039	0	0.0727779	0.0175723	0	0.0473557	0	0	0.753611	0.739406	3.47992
P19	0.298223	0	0.0335715	0.153727	0	0.175085	0.0747112	0.238689	0.0222472	0.0679461	0	0.0495691	0.360322	0.060926	0.102335	0.239619	0.077589	0	0	0.185077	0.151298	0	0	0.5754	0.835232	2.29093
P20	0.106577	0	0.00414034	0.00760875	0	0.0851693	0	0.0307874	0.0184836	0.0115739	0.03559	0	0.163983	0.12812	0.0223417	0.173204	0.0440899	0.00290075	0	0.246814	0.0131411	0	0	0.46572	0.884206	1.09453
P21	0.170097	0	0.0555922	0.13292	0	0.128606	0.0383666	0.195638	0.01292	0.0879987	0	0.0886316	0.327002	0	0.0924755	0.445877	0.12238	0	0	0.0302896	0.0341534	0	0	0.446311	0.89491	1.96295
P22	0.0618003	0.0474778	0.00680755	0.0579884	0	0.150858	0.000337136	0.0503977	0.0361984	0	0.0622789	0	0.0835691	0	0.0720367	0.134186	0.0134301	0.00506945	0	0.106067	0.045207	0.0177999	0.01	0.373198	0.927785	0.95151
P23	0.233484	0	0.0315901	0.0485245	0	0.113192	0.0454487	0.125761	0.018489	0	0.0497762	0	0.295011	0	0.0564561	0.201507	0.191335	0.0283179	0	0.130772	0.0821078	0	0	0.496542	0.875846	1.65177
P24	0.111165	0.031134	0.0908346	0.0535896	0	0.0860701	0.00881521	0.163557	0.0172187	0.0052756	0	0.075339	0.309667	0	0.0303752	0.304089	0.0600853	0.0042942	0	0.0657974	0.0292738	0	0	0.500621	0.872636	1.44658
P25	0.202208	0	0.0661663	0.0227303	0	0.108041	0	0.0638513	0.00556732	0	0	0.0398327	0.713523	0	0.0188229	0.140718	0	0.0141395	0	0.528128	0.08433	0.0130128	0.01	0.355278	0.940354	2.02107
P26	0.349344	0	0.101669	0.0655849	0	0.0342466	0.0490465	0.132427	0.0126841	0.0321563	0	0.00685292	0.627032	0	0.0492905	0.2351	0.0442959	0.00908496	0.0527212	0.0195449	0.0415214	0	0	0.413777	0.910812	1.8626
P27	0.189471	0	0.0953963	0.0229959	0	0.0984854	0.0239586	0.0473846	0.00753584	0.00476298	0.0239083	0	0.32594	0.0209537	0.00929201	0.212506	0.0541277	0.0100188	0.0289315	0.00273616	0	0	0	0.394366	0.919347	1.17841
P28	0.162764	0	0.120556	0.0210185	0	0.074329	0.021846	0.0487554	0	0.0119834	0.0305704	0	0.261278	0	0.0416915	0.169498	0.143825	0	0.0539249	0	0.0586869	0	0.01	0.347507	0.937803	1.22073
P29	0.206183	0	0.247823	0.163183	0	0	0.136717	0.201567	0.0424334	0.266839	0	0.0125947	0.379566	0	0.10471	0.182271	0.117804	0	0	0.0783129	0.0724662	0	0	0.819824	0.710342	2.21247
P30	0.168023	0	0.0120567	0.0421511	0	0.149781	0.054052	0.0745783	0.0355057	0.043499	0	0.0385369	0.289621	0	0.0619478	0.166481	0.0289131	0.0156903	0	0.100706	0.017038	0	0.01	0.3806	0.923926	1.29858
P31	0.112546	0.0156286	0.0215842	0.0435393	0	0.100218	0.0344866	0.0253692	0.0105424	0.0196414	0.0283673	0	0.149329	0.0953255	0.0213955	0.230209	0.108277	0.0035986	0.0856065	0	0.0321664	0	0.02	0.265341	0.970705	1.13783
P32	0.163814	0	0.0443719	0.0348347	0	0.0361388	0.0250097	0.0788305	0.0186357	0	0.0763239	0	0.196279	0.293376	0.0304576	0.292518	0.0167699	0.0183927	0	0.143241	2.80553e-05	0	0	0.683282	0.762226	1.46902
P33	0.137852	0	0.0403961	0.0425288	0.010669	0.0075679	0.103015	0.124106	0	0.125158	0.0202568	0	0.118886	0.632485	0.0675287	0.514513	0.0950322	0	0.0563878	0	0.00608493	0	0	0.692221	0.739594	2.10247
P34	0.139133	0	0.0143773	0.0201075	0	0.116836	0.00716184	0.0535912	0.00593906	0.00195984	0.0515963	0	0.223026	0.175334	0.0268367	0.132216	0.0418166	0.000130292	0.0514205	0	0.0807391	0	0.01	0.334346	0.944607	1.14222
P35	0.486861	0	0.0428288	0.0713281	0	0.0626401	0	0.2033	0	0	0	0.0820033	0.217722	0.0105195	0.0367916	0.134003	0.0840616	0.000430274	0	0.215356	0.0860599	0	0	0.688021	0.76378	1.7339
P36	0.228138	0	0.0441927	0.0881036	0	0.143789	0.0343667	0.0852341	0.0327983	0.00289506	0.0266321	0	0.718548	0	0.0539508	0.197623	0.193702	0	0	0.130654	0	0	0	0.496583	0.875995	1.98063
P37	0.150191	0	0.0398554	0.0426815	0	0.175731	0.0450966	0.0299618	0	0.00448167	0.041857	0	0.409612	0	0.0233692	0.273475	0.0488021	0.00568063	0.254144	0	0.00897908	0	0	0.508176	0.877008	1.55392
