## Supplementary Data 4 for "Oronasal mucosal melanoma is defined by two transcriptional subtypes in humans and dogs with implications for diagnosis and therapy"

### Sheet: Human and canine OMM
Human and canine primary OMM
	Df	SumOfSqs	R2	F	Pf(>F)
Species	1	0.890172	0.0493082	2.3319	0.001
Subgroup	1	0.277085	0.0153482	0.725853	0.918
Location	5	2.36779	0.131156	1.24054	0.027
Metastasis	1	0.405772	0.0224764	1.06296	0.306
Species:Subgroup	1	0.405491	0.0224608	1.06223	0.363
Subgroup:Location	3	1.02921	0.0570098	0.898711	0.739
Species:Metastasis	1	0.631373	0.0349729	1.65395	0.014
Subgroup:Metastasis	1	0.297426	0.0164749	0.779138	0.842
Location:Metastasis	2	0.642624	0.0355961	0.841712	0.828
Species:Subgroup:Metastasis	1	0.40227	0.0222824	1.05379	0.38
Subgroup:Location:Metastasis	1	0.39713	0.0219977	1.04033	0.417
Residual	27	10.3069	0.570916
Total	45	18.0532	1
Showing 2 to 12 of 13 entries, 5 total columns
Species = canine or human; Subgroup = transcriptomic subtype (immune-high or mMET-high); metastasis = presence or absence of metastasis at patient death or lost-to-follow-up; location = anatomical site within the oronasal cavity (e.g. palate, gingiva, tongue, nose, buccal mucosa); tissue = normal tissue vs neoplastic tissue.
Df= degrees of freedom; R2=proportion (out of 1) of the relationship explained by the model; F=ANOVA F-statistic; PF=pseudo-F, modelled directly after the conventional ANOVA F-statistic; Pf(>F)= p-value, based on 9999 permutations.

### Sheet: Human primary OMM
Human primary OMM
	Df	SumOfSqs	R2	F	Pf(>F)
Subgroup	1	0.410429	0.0891472	0.951309	0.52
Metastasis	1	0.594399	0.129106	1.37772	0.033
Location	1	0.607232	0.131894	1.40747	0.017
Subgroup:Metastasis	1	0.443394	0.0963073	1.02772	0.421
Subgroup:Location	1	0.391314	0.0849954	0.907004	0.724
Residual	5	2.15718	0.46855
Total	10	4.60395	1
Subgroup = transcriptomic subtype (immune-high or mMET-high); metastasis = presence or absence of metastasis at patient death or lost-to-follow-up; location = anatomical site within the oronasal cavity (e.g. palate, gingiva, tongue, nose, buccal mucosa); tissue = normal tissue vs neoplastic tissue.
Df= degrees of freedom; R2=proportion (out of 1) of the relationship explained by the model; F=ANOVA F-statistic; PF=pseudo-F, modelled directly after the conventional ANOVA F-statistic; Pf(>F)= p-value, based on 9999 permutations.

### Sheet: Canine primary OMM
Canine primary OMM
	Df	SumOfSqs	R2	F	Pf(>F)
Location	4	1.88	0.15	1.27	0.06
Metastasis	1	0.3	0.02	0.82	0.74
Subgroup	1	0.27	0.02	0.72	0.9
Location:Metastasis	2	0.65	0.05	0.88	0.73
Location: Subgroup	2	0.55	0.04	0.75	0.94
Metastasis: Subgroup	1	0.35	0.03	0.95	0.5
Location:Metastasis: Subgroup	1	0.4	0.03	1.07	0.33
Residual	22	8.15	0.65
Total	34	12.56	1
Subgroup = transcriptomic subtype (immune-high or mMET-high); metastasis = presence or absence of metastasis at patient death or lost-to-follow-up; location = anatomical site within the oronasal cavity (e.g. palate, gingiva, tongue, nose, buccal mucosa); tissue = normal tissue vs neoplastic tissue.
Df= degrees of freedom; R2=proportion (out of 1) of the relationship explained by the model; F=ANOVA F-statistic; PF=pseudo-F, modelled directly after the conventional ANOVA F-statistic; Pf(>F)= p-value, based on 9999 permutations.

### Sheet: Canine vs normal
Canine primary OMM vs normal canine oral tissue
	Df	SumOfSqs	R2	F	Pf(>F)
Tissue	1	0.9417	0.064181	2.53757	0.003
Residual	37	13.7308	0.935819
Total	38	14.6725	1
Subgroup = transcriptomic subtype (immune-high or mMET-high); metastasis = presence or absence of metastasis at patient death or lost-to-follow-up; location = anatomical site within the oronasal cavity (e.g. palate, gingiva, tongue, nose, buccal mucosa); tissue = normal tissue vs neoplastic tissue.
Df= degrees of freedom; R2=proportion (out of 1) of the relationship explained by the model; F=ANOVA F-statistic; PF=pseudo-F, modelled directly after the conventional ANOVA F-statistic; Pf(>F)= p-value, based on 9999 permutations.
